# Methylome and transcriptome functional analysis identifies key biomarkers in ketamine’s sustained therapeutic effect on PTSD

**DOI:** 10.1101/2025.05.25.25327632

**Authors:** Nathan J. Wellington, Ana P. Bouças, Paul E. Schwenn, Jim Lagopoulos, Bonnie L. Quigley, Anna V. Kuballa

## Abstract

**Background:** Ketamine has emerged as a rapid-acting therapeutic option for post-traumatic stress disorder (PTSD); however, its ability to sustain long-term therapeutic outcomes remains poorly understood. Identifying molecular biomarkers predictive of a sustained response to ketamine may enhance personalised treatment strategies. This study investigates the epigenetic and transcriptomic precursors underpinning ketamine’s long-term therapeutic efficacy in PTSD.

**Methods:** This study utilised data from the Oral Ketamine Trial of PTSD (OKTOP), an open-label, dose-ranging clinical study conducted between 2021 and 2024. Baseline differential DNA methylation and gene expression profiles of sustained responders (clinical response >1 month post-ketamine treatment) were compared against non-responders. Epigenomic and transcriptomic analyses were performed to identify differentially regulated genes associated with ketamine response.

**Results:** Baseline molecular analyses revealed significant differential methylation and transcriptomic profiles across 112 genes. Key biomarkers included DENND5B (cg02046589), ZFY (cg00272582), PDGFRA (cg21309167), CPT1A (cg10098373), AHRR (cg26076054), RPH3AL (cg17316718), CHI3L1 (cg19081101), UTY (cg04790916), LDHD (cg00004883), TBC1D16 (cg26287152), FAM66A (cg23285059), NME8 (cg02531859), EIF1AY (cg13308744), PCBP3 (cg13695288), PAQR6 (cg03954786), KCNK17 (cg19475903), PLPP2 (cg24452451), ANK1 (cg23668222), LINC00200 (C10ORF139, cg19282259), ALAS2 (cg07471703), ZBP1 (cg06305758), TACSTD2 (cg01821018), and PLEKHH3 (cg24455236). These biomarkers were implicated in pathways related to metabolism, transcriptional regulation, cell signalling, neuronal development, immune response, synaptic plasticity, and cytoskeletal organisation. Non-responders exhibited persistent dysregulation across these pathways, suggesting potential biological barriers to treatment efficacy. Clinically, sustained responders presented with higher baseline PTSD severity and demonstrated a response at lower ketamine doses compared to non-responders.

**Conclusions:** This study highlights the potential of methylomic and transcriptomic profiling to identify functional biomarkers predictive of ketamine response in PTSD. The observed molecular distinctions between responders and non-responders suggest a complex interplay between clinical presentation and treatment outcomes. These findings contribute to advancing precision medicine approaches for PTSD by informing biomarker-driven treatment stratification and optimisation of ketamine therapy.
