## Supplemental Table 1 & 2 for "Methylome and transcriptome functional analysis identifies key biomarkers in ketamine’s sustained therapeutic effect on PTSD"

### Sheet: Table1
Ketamine Dosage Schedule
	Non-Responders			Sustained Responders
	Cum. Dose (mg/kg)	Avg Dose (mg/kg)	Final dose (mg/kg)	Cum. Dose (mg/kg)	Avg. Dose (mg/kg)	Final dose (mg/kg)
Participants	8	8	8	11	11	11
mean	8.85	1.48	2.6	7.42	1.24	1.78
std	1.48	0.25	0.64	2.45	0.41	1.2
min	6.3	1.05	1.3	3.1	0.52	0
0.25	8.13	1.35	2.38	6	1	1.05
0.5	9.5	1.58	3	7.5	1.25	1.5
0.75	10	1.67	3	10	1.67	3
max	10	1.67	3	10	1.67	3
Note: all measures are in mg/kg, Cum. = Cumulative, std, = standard deviation, % = quartile calculations

### Sheet: Table2
Combined Methylome and Transciptome differences at baseline of responders compared to non-responders to ketamine therapy for PTSD.
ID	Symbol	Entrez Gene Name	Expr Fold Change(RNA)	Expr p-value(RNA)	Illumina (CpG)	ΔBeta (CpG)	p-value(CpG)	Description	Molecular Function	Location	Type(s)	Entrez Gene ID for Human
57	DENND5B	DENN domain containing 5B	-1.18	0.0498	cg02046589	0.146	1.14e-34	Primarily involved in endosome dynamics, including the transport of vesicles.	Metabolism and Transport	Cytoplasm	other	160518
76	ZFY	zinc finger protein Y-linked	-1.407	9.48e-05	cg00272582	0.15	1.14e-34	Zinc finger Y protein involved in transcriptional regulation and sex determination.	Transcription and Gene Regulation	Nucleus	transcription regulator	7544
75	PDGFRA	platelet derived growth factor receptor alpha	-1.405	0.0456	cg21309167	-0.203	3.59e-17	Receptor tyrosine kinase involved in cell growth and development signaling.	Signaling Pathways	Plasma Membrane	kinase	5156
81	CPT1A	carnitine palmitoyltransferase 1A	-1.468	1.37e-06	cg10098373	0.139	3.68e-11	Carnitine palmitoyltransferase involved in fatty acid oxidation.	Metabolism and Transport	Cytoplasm	enzyme	1374
112	AHRR	aryl hydrocarbon receptor repressor	-18.15	2.15e-19	cg26076054	-0.112	3.58e-10	Aryl hydrocarbon receptor repressor involved in immune response.	Immune System and Inflammation	Nucleus	transcription regulator	57491
68	RPH3AL	rabphilin 3A like (without C2 domains)	-1.222	0.0341	cg17316718	-0.12	1.07e-09	Involved in synaptic vesicle recycling and signaling.	Neuronal/Brain Development and Function	Plasma Membrane	other	9501
28	CHI3L1	chitinase 3 like 1	1.521	7.06e-07	cg19081101	-0.158	2.24e-09	Chitinase-like protein involved in inflammation and tissue remodeling.	Immune System and Inflammation	Extracellular Space	enzyme	1116
69	UTY	ubiquitously transcribed tetratricopeptide repeat containing, Y-linked	-1.234	0.00992	cg04790916	0.112	6.51e-07	Y-chromosome gene involved in chromatin remodeling and gene expression	Epigenetics and Chromatin	Nucleus	enzyme	7404
73	LDHD	lactate dehydrogenase D	-1.373	0.00139	cg00004883	-0.041	8.35e-07	Enzyme involved in lactate metabolism.	Metabolism and Transport	Cytoplasm	enzyme	197257
52	TBC1D16	TBC1 domain family member 16	1.204	0.0373	cg26287152	-0.095	1.4e-06	Regulates intracellular vesicle trafficking and signaling.	Signaling Pathways	Extracellular Space	other	125058
15	FAM66A	family with sequence similarity 66 member A	2.15	0.0147	cg23285059	-0.108	1.42e-06	Uncharacterized but implicated in viral infections.	Epigenetics and Chromatin	Other	other	100133172
44	NME8	NME/NM23 family member 8	1.261	0.018	cg02531859	0.076	2.23e-06	NME8 is an essential structural and functional component of motile cilia and flagella.	Cell Adhesion and Cytoskeleton Dynamics	Cytoplasm	kinase	51314
100	EIF1AY	eukaryotic translation initiation factor 1A Y-linked	-1.927	2.83e-14	cg13308744	0.124	2.52e-06	Translation initiation factor involved in protein synthesis regulation.	Transcription and Gene Regulation	Other	other	9086
37	PCBP3	poly(rC) binding protein 3	1.323	0.0106	cg13695288	-0.114	4.01e-06	RNA-binding protein involved in mRNA stability.	Transcription and Gene Regulation	Nucleus	transcription regulator	54039
34	PAQR6	progestin and adipoQ receptor family member 6	1.397	0.000436	cg03954786	-0.124	6.09e-06	Membrane receptor involved in signaling pathways.	Signaling Pathways	Plasma Membrane	other	79957
106	KCNK17	potassium two pore domain channel subfamily K member 17	-2.412	7.13e-10	cg19475903	0.112	6.63e-06	Potassium channel involved in membrane potential regulation.	Signaling Pathways	Plasma Membrane	ion channel	89822
103	PLPP2	phospholipid phosphatase 2	-2.092	0.0154	cg24452451	-0.083	1.04e-05	Enzyme involved in lipid metabolism.	Metabolism and Transport	Plasma Membrane	phosphatase	8612
113	ANK1	ankyrin 1	1.184	0.0425	cg23668222	-0.069	1.6e-05	Structural protein critical for membrane stability and cytoskeletal interactions.	Cell Adhesion and Cytoskeleton Dynamics	Plasma Membrane	other	286
109	LINC00200	long intergenic non-protein coding RNA 200	-3.257	4.33e-05	cg19282259	0.062	1.9e-05	Long non-coding RNA that could be involved in epigenetic regulation	Transcription and Gene Regulation	Other	other	399706
4	ALAS2	5'-aminolevulinate synthase 2	6.133	8.12e-102	cg07471703	-0.075	1.92e-05	Enzyme involved in heme biosynthesis.	Metabolism and Transport	Cytoplasm	enzyme	212
67	ZBP1	Z-DNA binding protein 1	-1.219	0.0142	cg06305758	-0.103	2.1e-05	Z-DNA binding protein involved in immune defense and apoptosis.	Immune System and Inflammation	Cytoplasm	other	81030
45	TACSTD2	tumor associated calcium signal transducer 2	1.261	0.0225	cg01821018	-0.109	2.95e-05	Cell surface glycoprotein functions as a calcium signal transducer, facilitating intracellular signaling pathways critical for cell proliferation, survival, and differentiation.	Signaling Pathways	Plasma Membrane	other	4070
87	PLEKHH3	pleckstrin homology, MyTH4 and FERM domain containing H3	-1.58	0.000126	cg24455236	0.053	4.68e-05	Adapter protein involved in intracellular signaling.	Signaling Pathways	Extracellular Space	other	79990
61	PFKP	phosphofructokinase, platelet	-1.192	0.0279	cg18474443	-0.069	6.07e-05	Phosphofructokinase involved in glycolysis regulation.	Metabolism and Transport	Cytoplasm	kinase	5214
26	CYP2E1	cytochrome P450 family 2 subfamily E member 1	1.609	0.000153	cg11445109	0.097	6.29e-05	Cytochrome P450 enzyme involved in drug metabolism.	Metabolism and Transport	Cytoplasm	enzyme	1571
93	METTL27	methyltransferase like 27	-1.62	0.00323	cg20311868	0.069	8.07e-05	Methyltransferase associated with epigenetic modifications.	Epigenetics and Chromatin	Other	enzyme	155368
30	RBFOX3	RNA binding fox-1 homolog 3	1.494	0.00058	cg20214871	-0.107	0.000102	RNA-binding protein involved in neuronal-specific splicing.	Neuronal/Brain Development and Function	Nucleus	other	146713
27	OPRD1	opioid receptor delta 1	1.527	0.0137	cg02152233	-0.085	0.000103	Delta opioid receptor involved in signaling and pain modulation.	Signaling Pathways	Plasma Membrane	G-protein coupled receptor	4985
94	TOM1L1	target of myb1 like 1 membrane trafficking protein	-1.656	0.00962	cg07081054	0.099	0.00012	Role in neuronal trafficking and signaling.	Neuronal/Brain Development and Function	Cytoplasm	other	10040
59	DDX3Y	DEAD-box helicase 3 Y-linked	-1.19	0.0305	cg09856092	0.079	0.000173	RNA helicase involved in brain and germ cell development.	Neuronal/Brain Development and Function	Other	enzyme	8653
51	ERICH1	glutamate rich 1	1.21	0.0164	cg27048067	-0.098	0.000189	Regulates transcription activity (specific role unclear).	Transcription and Gene Regulation	Other	other	157697
1	ADAMTS2	ADAM metallopeptidase with thrombospondin type 1 motif 2	10.595	1.1e-91	cg02599361	-0.113	0.000208	Enzyme involved in collagen processing and tissue development.	Development and Morphogenesis	Extracellular Space	peptidase	9509
24	SH3RF2	SH3 domain containing ring finger 2	1.64	0.00895	cg14624314	-0.089	0.000232	encodes a protein that functions as an E3 ubiquitin ligase, a type of enzyme that plays a key role in ubiquitination.	Transcription and Gene Regulation	Extracellular Space	enzyme	153769
74	SLC22A16	solute carrier family 22 member 16	-1.383	0.00343	cg05415020	-0.054	0.000237	Transporter involved in carnitine and drug transport.	Metabolism and Transport	Plasma Membrane	transporter	85413
66	NEFH	neurofilament heavy chain	-1.216	0.0351	cg10188823	-0.084	0.000361	Neurofilament protein critical for axon structure.	Neuronal/Brain Development and Function	Cytoplasm	other	4744
7	PCDHGB1	protocadherin gamma subfamily B, 1	3.474	0.0219	cg04246144	-0.06	0.000513	Protocadherin family, critical in cell-cell adhesion.	Cell Adhesion and Cytoskeleton Dynamics	Plasma Membrane	other	56104
54	NKD1	NKD inhibitor of WNT signaling pathway 1	1.196	0.0391	cg03564338	0.067	0.000742	Negative regulator of Wnt signaling; tumor suppressor.	Transcription and Gene Regulation	Other	other	85407
107	H2AC19	H2A clustered histone 19	-2.706	1.73e-23	cg21461470	0.058	0.000898	Histone involved in chromatin structure and gene regulation.	Epigenetics and Chromatin	Nucleus	other	723790
86	RPS4Y1	ribosomal protein S4 Y-linked 1	-1.577	1.02e-08	cg01984154	-0.106	0.000952	Ribosomal protein with a role in translation.	Transcription and Gene Regulation	Cytoplasm	other	6192
72	CACNA1H	calcium voltage-gated channel subunit alpha1 H	-1.363	0.00047	cg06503716	0.068	0.000962	Voltage-dependent calcium channel involved in signal transduction.	Signaling Pathways	Plasma Membrane	ion channel	8912
90	KIRREL3	kirre like nephrin family adhesion molecule 3	-1.61	0.00195	cg06230206	-0.104	0.00102	Synaptic adhesion protein, critical for neural connectivity.	Neuronal/Brain Development and Function	Extracellular Space	other	84623
33	AKR7A3	aldo-keto reductase family 7 member A3	1.412	0.0303	cg17594860	0.045	0.00104	Aldo-keto reductase involved in detoxification processes.	Metabolism and Transport	Cytoplasm	other	22977
14	NOS1AP	nitric oxide synthase 1 adaptor protein	2.259	0.00166	cg26663636	-0.041	0.00112	Adaptor protein modulating nitric oxide signaling.	Signaling Pathways	Cytoplasm	other	9722
25	SNTG2	syntrophin gamma 2	1.638	0.0148	cg01445411	0.068	0.00118	Associated with dystrophin complex in cell adhesion.	Cell Adhesion and Cytoskeleton Dynamics	Plasma Membrane	other	54221
32	RNF39	ring finger protein 39	1.47	0.00867	cg07382347	0.087	0.00124	RING finger protein associated with ubiquitination.	Transcription and Gene Regulation	Cytoplasm	other	80352
82	DMD	dystrophin	-1.47	0.0147	cg15814001	0.084	0.00161	Dystrophin, critical for muscle cell stability and adhesion.	Cell Adhesion and Cytoskeleton Dynamics	Plasma Membrane	other	1756
92	AFAP1-AS1	AFAP1 antisense RNA 1	-1.618	0.00784	cg07109358	-0.061	0.00199	Long noncoding RNA associated with oncogenesis.	Transcription and Gene Regulation	Other	other	84740
111	P2RX2	purinergic receptor P2X 2	-3.362	0.00107	cg00058329	-0.064	0.00209	Purinergic receptor involved in mediating fast synaptic transmission, cellular communication, and signaling in response to extracellular ATP.	Signaling Pathways	Plasma Membrane	ion channel	22953
53	HMBOX1	homeobox containing 1	1.202	0.0231	cg06241765	0.054	0.00341	Homeobox gene involved in transcription regulation.	Transcription and Gene Regulation	Nucleus	transcription regulator	79618
89	TRIM61	tripartite motif containing 61	-1.596	5.92e-05	cg12861945	0.047	0.00374	E3 ubiquitin ligase that regulates transcription factors.	Transcription and Gene Regulation	Cytoplasm	other	391712
47	TRIM58	tripartite motif containing 58	1.23	0.0105	cg23054189	-0.053	0.00412	E3 ubiquitin ligase, mediating the transfer of ubiquitin to target proteins, marking them for degradation via the proteasome	Transcription and Gene Regulation	Other	enzyme	25893
8	PNLDC1	PARN like ribonuclease domain containing exonuclease 1	3.34	2.87e-09	cg14331493	-0.045	0.00434	Involved in RNA processing and small RNA pathways.	Transcription and Gene Regulation	Cytoplasm	enzyme	154197
17	ADAM12	ADAM metallopeptidase domain 12	2.064	3.26e-13	cg24947212	-0.086	0.0044	Metalloprotease involved in cell signaling and tissue remodeling	Signaling Pathways	Plasma Membrane	peptidase	8038
3	MYOM2	myomesin 2	6.165	1.91e-98	cg09584650	0.078	0.00462	Structural protein important in muscle fiber assembly.	Development and Morphogenesis	Cytoplasm	other	9172
40	MACROD2	mono-ADP ribosylhydrolase 2	1.288	0.00697	cg09937190	0.097	0.00494	Plays a role in DNA repair and neurodevelopment.	Development and Morphogenesis	Nucleus	enzyme	140733
42	ATP9A	ATPase phospholipid transporting 9A (putative)	1.283	0.00356	cg00981877	0.061	0.00521	Involved in intracellular vesicle transport.	Metabolism and Transport	Cytoplasm	transporter	10079
16	PLAC9	placenta associated 9	2.131	0.000968	cg27417294	0.059	0.00552	Gene associated with embryonic development.	Development and Morphogenesis	Other	other	219348
84	CARMIL1	capping protein regulator and myosin 1 linker 1	-1.496	3.11e-06	cg11784243	0.069	0.00587	Regulates actin assembly and cell migration.	Cell Adhesion and Cytoskeleton Dynamics	Cytoplasm	enzyme	55604
43	HS3ST1	heparan sulfate-glucosamine 3-sulfotransferase 1	1.267	0.0179	cg20075156	-0.046	0.00608	Enzyme involved in heparan sulfate biosynthesis.	Metabolism and Transport	Cytoplasm	enzyme	9957
20	PXDN	peroxidasin	1.765	0.000211	cg21664909	0.079	0.00663	Peroxidasin involved in extracellular matrix stabilisation.	Cell Adhesion and Cytoskeleton Dynamics	Extracellular Space	enzyme	7837
38	PAK3	p21 (RAC1) activated kinase 3	1.316	0.0206	cg12889449	0.089	0.0067	Kinase involved in cytoskeletal reorganization and signaling.	Cell Adhesion and Cytoskeleton Dynamics	Cytoplasm	kinase	5063
21	ADARB2	adenosine deaminase RNA specific B2 (inactive)	1.681	0.000506	cg27336068	-0.087	0.00752	RNA editing enzyme important in brain-specific RNA processing.	Neuronal/Brain Development and Function	Nucleus	enzyme	105
65	RUFY1	RUN and FYVE domain containing 1	-1.215	0.0143	cg26516362	-0.09	0.00761	Involved in vesicular trafficking.	Metabolism and Transport	Cytoplasm	other	80230
80	SMPD3	sphingomyelin phosphodiesterase 3	-1.463	7.99e-06	cg10556064	-0.085	0.00791	Sphingomyelinase involved in lipid metabolism.	Metabolism and Transport	Cytoplasm	enzyme	55512
64	BST2	bone marrow stromal cell antigen 2	-1.212	0.016	cg09993699	0.058	0.00892	Antiviral protein involved in immune defense.	Immune System and Inflammation	Plasma Membrane	other	684
63	MGLL	monoglyceride lipase	-1.199	0.0254	cg02116612	-0.07	0.00982	Monoacylglycerol lipase involved in lipid metabolism.	Metabolism and Transport	Plasma Membrane	enzyme	11343
9	PKDCC	protein kinase domain containing, cytoplasmic	2.925	0.000426	cg25353287	0.075	0.0103	Protein kinase involved in development signaling pathways.	Signaling Pathways	Cytoplasm	kinase	91461
46	TMEM204	transmembrane protein 204	1.259	0.0045	cg06602086	-0.088	0.0104	Role in ion transport and homeostasis.	Metabolism and Transport	Plasma Membrane	other	79652
12	TENM4	teneurin transmembrane protein 4	2.713	3.15e-14	cg17996830	-0.092	0.0108	Implicated in neural development and synapse formation.	Neuronal/Brain Development and Function	Plasma Membrane	other	26011
31	TPPP	tubulin polymerization promoting protein	1.479	1.94e-05	cg22879098	-0.091	0.0108	Involved in microtubule stabilization.	Neuronal/Brain Development and Function	Cytoplasm	enzyme	11076
18	CPLX1	complexin 1	2.035	1.02e-08	cg17754473	-0.06	0.0118	Essential for synaptic vesicle exocytosis in neurons.	Neuronal/Brain Development and Function	Plasma Membrane	transporter	10815
83	DOCK1	dedicator of cytokinesis 1	-1.479	0.000236	cg11793631	-0.061	0.012	Involved in cell signaling and movement.	Signaling Pathways	Cytoplasm	other	1793
60	PRRG4	proline rich and Gla domain 4	-1.19	0.0412	cg03288954	0.056	0.0121	Encodes a protein that contains a Gla (gamma-carboxyglutamic acid) domain and is involved in processes related to cellular adhesion, signaling, and possibly vesicle trafficking	Cell Adhesion and Cytoskeleton Dynamics	Plasma Membrane	other	79056
97	DNAH7	dynein axonemal heavy chain 7	-1.81	0.0397	cg19374305	0.085	0.0127	Axonemal dynein in cilia/flagella, involved in motility.	Development and Morphogenesis	Extracellular Space	other	56171
35	DENND2B	DENN domain containing 2B	1.376	0.0107	cg19778737	0.056	0.0142	Regulates vesicle recycling of key plasma membrane proteins	Metabolism and Transport	Cytoplasm	enzyme	6764
88	TMEM176B	transmembrane protein 176B	-1.589	7.2e-09	cg16736989	0.06	0.0146	Transmembrane protein with immune regulatory roles.	Immune System and Inflammation	Other	other	28959
71	GP6	glycoprotein VI platelet	-1.26	0.00888	cg03354414	0.068	0.0147	Platelet glycoprotein involved in clot formation and immune response.	Immune System and Inflammation	Plasma Membrane	transmembrane receptor	51206
29	OSMR	oncostatin M receptor	1.521	0.00109	cg24997497	0.06	0.0148	Oncostatin M receptor, involved in immune responses.	Immune System and Inflammation	Plasma Membrane	transmembrane receptor	9180
48	PCGF3	polycomb group ring finger 3	1.221	0.0122	cg14024328	-0.061	0.0154	Polycomb group protein involved in epigenetic regulation of gene expression.	Epigenetics and Chromatin	Nucleus	enzyme	10336
78	TCEAL9	transcription elongation factor A like 9	-1.425	0.00817	cg27464574	0.071	0.0156	Transcriptional activator involved in signaling pathways.	Transcription and Gene Regulation	Other	other	51186
36	LY6S-AS1	LY6S antisense RNA 1	1.345	0.00672	cg22829325	-0.088	0.0166	Associated with immune cell function and activation.	Immune System and Inflammation	Other	other	286122
23	DIPK1B	divergent protein kinase domain 1B	1.65	4.83e-07	cg13532421	0.065	0.0168	Protein kinase involved in intracellular signaling.	Signaling Pathways	Other	other	138311
79	L1TD1	LINE1 type transposase domain containing 1	-1.444	0.00197	cg14254748	0.088	0.017	Role in stem cell pluripotency and early development.	Development and Morphogenesis	Other	other	54596
105	TARDBPP3	TARDBP pseudogene 3	-2.246	0.0418	cg11904906	0.053	0.0174	RNA/DNA-binding protein involved in transcriptional regulation, splicing, and RNA stability	Transcription and Gene Regulation	Other	other	643387
56	ANKS1A	ankyrin repeat and sterile alpha motif domain containing 1A	-1.173	0.0491	cg03899322	0.063	0.0181	Regulates neuronal synaptic plasticity and signaling.	Neuronal/Brain Development and Function	Cytoplasm	other	23294
10	ST6GAL2	ST6 beta-galactoside alpha-2,6-sialyltransferase 2	2.919	0.0307	cg20803857	-0.038	0.019	Glycosyltransferase enriched in the brain.	Metabolism and Transport	Cytoplasm	enzyme	84620
6	RBAKDN	RBAK downstream neighbor	3.558	0.0414	cg18848287	0.076	0.02	Regulator of metabolic enzymes.	Metabolism and Transport	Other	other	389458
50	CREB5	cAMP responsive element binding protein 5	1.21	0.0179	cg22986281	0.047	0.02	Transcription factor regulating cellular stress responses.	Transcription and Gene Regulation	Nucleus	transcription regulator	9586
70	KDM5D	lysine demethylase 5D	-1.249	0.00531	cg15662272	0.079	0.0209	Histone demethylase involved in transcriptional repression.	Epigenetics and Chromatin	Nucleus	enzyme	8284
49	SPATC1L	spermatogenesis and centriole associated 1 like	1.218	0.0254	cg13126279	0.076	0.0213	Spermatogenesis-associated protein.	Reproductive Function	Cytoplasm	other	84221
98	REEP1	receptor accessory protein 1	-1.872	0.0104	cg04305599	-0.053	0.0226	ER membrane shaping and possibly involved in signaling processes.	Signaling Pathways	Cytoplasm	other	65055
104	TRIM31	tripartite motif containing 31	-2.14	0.0103	cg06657028	0.087	0.0232	E3 ligase involved in cellular signaling pathways.	Signaling Pathways	Cytoplasm	enzyme	11074
39	TSNAX-DISC1	TSNAX-DISC1 readthrough (NMD candidate)	1.316	0.00708	cg04892437	0.076	0.0248	Involved in synaptic structure and neuronal signaling.	Neuronal/Brain Development and Function	Other	other	100303453
77	CHST13	carbohydrate sulfotransferase 13	-1.422	4.93e-05	cg16241218	-0.04	0.0248	Involved in sulfation of carbohydrates.	Metabolism and Transport	Cytoplasm	enzyme	166012
99	OLFM1	olfactomedin 1	-1.874	5.59e-13	cg05392169	0.054	0.0248	Involved in neural development and synaptic function.	Neuronal/Brain Development and Function	Cytoplasm	other	10439
102	KHDRBS3	KH RNA binding domain containing, signal transduction associated 3	-1.985	0.0136	cg00873517	-0.072	0.0261	RNA-binding protein associated with alternative splicing.	Transcription and Gene Regulation	Nucleus	other	10656
96	TMSB4Y	thymosin beta 4 Y-linked	-1.803	2.23e-06	cg14463736	-0.079	0.0285	Y-chromosome counterpart of TMSB4X, which encodes Thymosin Beta 4 (Tβ4), a small, highly conserved protein involved in actin cytoskeleton regulation, cell migration, and tissue regeneration.	Development and Morphogenesis	Cytoplasm	other	9087
101	IFI6	interferon alpha inducible protein 6	-1.944	1.15e-16	cg20227766	0.043	0.0285	Interferon-inducible protein involved in immune response.	Immune System and Inflammation	Cytoplasm	other	2537
2	MYT1L	myelin transcription factor 1 like	9.449	0.0232	cg26094651	-0.073	0.03	Neural-specific transcription factor.	Transcription and Gene Regulation	Nucleus	transcription regulator	23040
5	GRIK4	glutamate ionotropic receptor kainate type subunit 4	3.645	1.39e-19	cg04925085	-0.031	0.0336	Glutamate receptor in excitatory neuronal signaling.	Neuronal/Brain Development and Function	Plasma Membrane	ion channel	2900
13	MECOM	MDS1 and EVI1 complex locus	2.327	0.00178	cg01020978	0.057	0.0336	Encodes transcription factors that bind to DNA and regulate the expression of target genes involved in cell proliferation, differentiation, and apoptosis.	Transcription and Gene Regulation	Nucleus	transcription regulator	2122
95	CFAP46	cilia and flagella associated protein 46	-1.781	0.0112	cg08325191	-0.061	0.0364	Cilia-associated protein critical in cellular motility.	Development and Morphogenesis	Cytoplasm	other	54777
41	ROPN1L	rhophilin associated tail protein 1 like	1.285	0.0329	cg05195266	0.046	0.0368	Involved in sperm motility and reproduction.	Reproductive Function	Cytoplasm	kinase	83853
108	DLGAP2	DLG associated protein 2	-2.907	0.0105	cg26607620	0.059	0.0369	Scaffolding protein critical in synaptic signaling.	Neuronal/Brain Development and Function	Plasma Membrane	other	9228
62	FZD1	frizzled class receptor 1	-1.199	0.0261	cg08714590	-0.072	0.0381	Wnt signaling receptor involved in cell communication.	Signaling Pathways	Plasma Membrane	G-protein coupled receptor	8321
19	DAB2IP	DAB2 interacting protein	1.869	1.13e-06	cg14594111	-0.063	0.0383	Tumor suppressor involved in apoptosis and signaling pathways.	Cancer and Oncogenesis	Plasma Membrane	other	153090
11	ABO	ABO, alpha 1-3-N-acetylgalactosaminyltransferase and alpha 1-3-galactosyltransferase	2.734	8.99e-26	cg22535403	-0.079	0.0397	Glycosyltransferase gene involved in blood group antigen biosynthesis.	Metabolism and Transport	Other	enzyme	28
85	MYEOV	myeloma overexpressed	-1.546	7.67e-05	cg24776407	-0.049	0.0414	Oncogene involved in cell adhesion processes.	Cancer and Oncogenesis	Nucleus	other	26579
91	PIMREG	PICALM interacting mitotic regulator	-1.612	0.0207	cg25288085	0.043	0.0433	Encodes a protein associated with cell cycle regulation, particularly during mitosis.	Development and Morphogenesis	Nucleus	other	54478
22	SMIM24	small integral membrane protein 24	1.653	0.000956	cg18795569	-0.07	0.0488	Membrane protein involved in transport.	Metabolism and Transport	Cytoplasm	other	284422
110	CTTNBP2	cortactin binding protein 2	-3.279	2.21e-15	cg17112089	-0.036	0.0491	Implicated in dendritic spine development in neurons.	Neuronal/Brain Development and Function	Cytoplasm	other	83992
58	ISOC2	isochorismatase domain containing 2	-1.188	0.0431	cg27153400	-0.035	0.0496	Associated with metabolic pathways.	Metabolism and Transport	Other	enzyme	79763
